# Identification and Quantification of Autoantibodies against Prostate-Specific Antigens by Immunoaffinity-Mass Spectrometry

**DOI:** 10.1101/2025.06.26.25330371

**Authors:** Yasmine Rais, Andrei P. Drabovich

## Abstract

Prostate-specific antigen (PSA) utilized clinically to diagnose prostate cancer (PCa) has limitations of low diagnostic specificity and lack of prognostic information. Novel PCa markers are needed to improve PCa diagnostics. Here, we hypothesized that some prostate-specific antigens leaking into systemic circulation during prostate tissue transformation and PCa progression could trigger production of autoantibodies, and that these autoantibodies could improve PCa diagnostics. Autoantibodies against prostate-specific antigens were previously exclusively detected by serological immunoassays, but the existence of autoantibodies was often debated due to potential cross-reactivity and non-specific binding of indirect immunoassays. Here, we aimed at developing a proteome-wide platform for serological assays that could discover and quantify antigen-specific autoantibodies in blood serum and evaluate their diagnostic potential. We developed targeted and shotgun Immunoaffinity-Mass Spectrometry (IA-MS) assays to quantify serum autoantibodies against prostate-specific proteins PSA (kallikrein-3; KLK3_HUMAN), kallikrein-4 (KLK4_HUMAN), prostate-specific membrane antigen (FOLH1_HUMAN), and prostatic acid phosphatase (PPAP_HUMAN). IA-SRM assays resolved false positive identifications, discovered IgG1, IgA1, and IgM as the most prevalent isotypes of autoantibodies, and provided reproducible quantification of autoantibodies in negative biopsy, low-risk PCa, and metastatic PCa serum samples. Anti-KLK3 and anti-KLK4 IgG1 autoantibodies were detected in 75% (median concentration 4 ng/mL) and 67% (median 11 ng/mL) of PCa serum samples, respectively. Indirect immunoassays collectively detecting IgG autoantibodies, a mixture of four subclasses, revealed poor signal-to-noise ratios, false positives, and a surprisingly high number of false negatives, debating the usefulness of indirect immunoassays for discovery and quantification of autoantibodies. The presented proteome-wide serology assays will facilitate the quantification of PCa autoantibodies, paving the way to improved diagnostics of PCa and comprehensive evaluation of immune response to prostate-specific antigens.
