## Supplementary Tables for "Identification and Quantification of Autoantibodies against Prostate-Specific Antigens by Immunoaffinity-Mass Spectrometry"

### Sheet: Manuscript
Supplementary Tables for
Identification and Quantification of Autoantibodies against Prostate-Specific Antigens by Immunoaffinity-Mass Spectrometry
Yasmine Rais1, and Andrei P. Drabovich1*
*Correspondence to:
A. P. Drabovich, Ph.D., Department of Laboratory Medicine and Pathology, University of Alberta, 10-102 Clinical Sciences Building, Edmonton, Alberta, Canada T6G 2G3. Tel: 780-492-1190; e-mail: andrei.drabovich@ualberta.ca

### Sheet: Table S1
Supplementary Table S1. Protein antigens and detection antibodies used in the study.
Protein antigen	Provider	Abbreviated name	Catalogue #	Mw
Human Kallikrein 3	Sino Biological Inc (Beijing, China)	KLK3/PSA	10771-H08H	28.3 kDa
Human Kallikrein 4	Sino Biological Inc (Beijing, China)	KLK4	11857-H08H	27 kDa
Prostate specific membrane antigen	Sino Biological Inc (Beijing, China)	FOLH1/PSMA	15877-H07H	84.3 kDa
Prostatic acid phosphatatse	Sino Biological Inc (Beijing, China)	PPAP	10959-H08H	44.5 kDa
Relaxin 1	Sino Biological Inc (Beijing, China)	REL1	11625-H08H	21.14 kDa
Secondary antibodies
Goat-anti-human IgG Fcγ, polyclonal	Invitrogen (ThermoFisher, Burlington, ON)	IgG	A18817		Horseradish peroxidase-conjugated

### Sheet: Table S2
Supplementary Table S2. Blood serum samples were obtained from Alberta Prostate Cancer Registry & Biorepository (https://apcari.ca) and included negative biospy (N=20), low risk prostate cancer (N=15), and metastatic castration-resistant prostate cancer (mCRPC; N=15).
Diagnosis	Patient ID (de-identified ID)	Plate ID
Negative Biopsy	100178	C11
	100174	C3
	100081	C9
	100219	D3
	200415	D9
	100223	E1
	100258	E3
	100127	E5
	100150	E7
	100021	E9
	100039	F1
	100014	F3
	100041	G3
	100064	G5
	100059	G7
	100053	G9
	100187	H3
	100236	H5
	100060	H7
	100055	H9
Prostate Cancer	100108	A1
	100694	A3
	100239	A5
	200967	A9
	100058	C5
	100890	C7
	201789	D5
	100044	E11
	200976	F11
	100040	F5
	101678	F7
	201577	F9
	201745	G1
	101616	G11
	100893	H1
	200376	B1
	200987	A7
	201733	B11
	202332	B9
	202801	B7
	202825	D7
	202854	C1
	102991	B5
	203225	A11
	203259	D11
	203585	A3-2
	103622	D1
	108458	B3
	212411	A1-2
	212416	H11

### Sheet: Table S3
Supplementary Table S3. Heavy isotope labelled SpikeTides_L peptides used as internal standards for the development of SRM assays for immunoglobulin isotypes and subclasses.
Immunoglobulin	Peptide Sequence	MW, Da
IGHG1	GPSVFPLAPSSK*	1194.32
IGHA1	DASGVTFTWTPSSGK*	1548.57
IGHM	DGFFGNPR*	1045.08
